# Depression: an adaptive disease?

**DOI:** 10.1101/2023.03.20.23287500

**Authors:** Shiyu Yang, Chenqing Zheng, Canwei Xia, Langyu Gu

## Abstract

Whether depression can be adaptive has long been discussed, but systematically investigation of the adaptive evolution of its genetic basis at the genomic level is sparse. Here, we conducted genome-wide analyses on 320 depression genes at two levels, i.e., across the primate phylogeny (large timescale selection), and in modern human populations (recent selection). We identified seven genes under positive selection in the human lineage, and 46 genes under positive selection in modern human populations. Most positively selected variants in modern human populations were at UTR regions and non-coding exons, indicating the importance of gene expression regulation in the adaptive evolution of depression gene networks. Positively selected genes are not only related to immune response, but also function in reproduction and dietary adaptation, extending the pathogen host defense hypothesis. Notably, the proportion of positively selected depression genes was significantly larger than the proportion of positively selected genes at the genomic level in certain modern human populations. We also identified two positively selected variants that happened to be depression-associated variants. We thus propose that recent selection plays important roles on the adaptive evolution of depression genes. Depression can be adaptive, or is a by-product of evolution, which is still an open question.
