## Supplementary File 1 for "Depression: an adaptive disease?"

### Sheet: Sheet1
ID	gene
ENSG00000118473	SGIP1
ENSG00000152092	ASTN1
ENSG00000106460	TMEM106B
ENSG00000156395	SORCS3
ENSG00000168959	GRM5
ENSG00000187676	B3GLCT
ENSG00000151779	NBAS
ENSG00000002822	MAD1L1
ENSG00000251574	RP11-6N13.1
ENSG00000133216	EPHB2
ENSG00000152760	TCTEX1D1
ENSG00000172260	NEGR1
ENSG00000143442	POGZ
ENSG00000178568	ERBB4
ENSG00000185219	ZNF445
ENSG00000196345	ZKSCAN7
ENSG00000144792	ZNF660
ENSG00000186448	ZNF197
ENSG00000174891	RSRC1
ENSG00000145194	ECE2
ENSG00000145934	TENM2
ENSG00000186470	BTN3A2
ENSG00000185130	HIST1H2BL
ENSG00000233822	HIST1H2BN
ENSG00000198374	HIST1H2AL
ENSG00000184357	HIST1H1B
ENSG00000182572	HIST1H3I
ENSG00000198558	HIST1H4L
ENSG00000197153	HIST1H3J
ENSG00000196331	HIST1H2BO
ENSG00000168131	OR2B2
ENSG00000197279	ZNF165
ENSG00000196812	ZSCAN16
ENSG00000198315	ZKSCAN8
ENSG00000137185	ZSCAN9
ENSG00000187626	ZKSCAN4
ENSG00000189134	NKAPL
ENSG00000197062	ZSCAN26
ENSG00000137338	PGBD1
ENSG00000235109	ZSCAN31
ENSG00000158691	ZSCAN12
ENSG00000248167	TRIM39-RPP21
ENSG00000185760	KCNQ5
ENSG00000179603	GRM8
ENSG00000196092	PAX5
ENSG00000183230	CTNNA3
ENSG00000173992	CCS
ENSG00000248643	RBM14-RBM4
ENSG00000173933	RBM4
ENSG00000173914	RBM4B
ENSG00000173898	SPTBN2
ENSG00000077498	TYR
ENSG00000149295	DRD2
ENSG00000110344	UBE4A
ENSG00000167283	ATP5L
ENSG00000185046	ANKS1B
ENSG00000157782	CABP1
ENSG00000187676	B3GALTL
ENSG00000165379	LRFN5
ENSG00000119596	YLPM1
ENSG00000166166	TRMT61A
ENSG00000126214	KLC1
ENSG00000176463	SLCO3A1
ENSG00000078328	RBFOX1
ENSG00000048471	SNX29
ENSG00000237515	SHISA9
ENSG00000197006	METTL9
ENSG00000087258	GNAO1
ENSG00000101489	CELF4
ENSG00000196628	TCF4
ENSG00000117410	ATP6V0B
ENSG00000119522	DENND1A
ENSG00000187323	DCC
ENSG00000164180	TMEM161B
ENSG00000186472	PCLO
ENSG00000081189	MEF2C
ENSG00000102837	OLFM4
ENSG00000147905	ZCCHC7
ENSG00000112763	BTN2A1
ENSG00000142599	RERE
ENSG00000140945	CDH13
ENSG00000148219	ASTN2
ENSG00000198216	CACNA1E
ENSG00000234745	HLA-B
ENSG00000124177	CHD6
ENSG00000157890	MEGF11
ENSG00000157837	SPPL3
ENSG00000184226	PCDH9
ENSG00000187772	LIN28B
ENSG00000119608	PROX2
ENSG00000113391	FAM172A
ENSG00000119689	DLST
ENSG00000157168	NRG1
ENSG00000185053	SGCZ
ENSG00000112462	OR12D3
ENSG00000041353	RAB27B
ENSG00000140749	IGSF6
ENSG00000183098	GPC6
ENSG00000007372	PAX6
ENSG00000115548	KDM3A
ENSG00000166780	C16orf45
ENSG00000170959	DCDC5
ENSG00000140009	ESR2
ENSG00000168702	LRP1B
ENSG00000183798	EMILIN3
ENSG00000126215	XRCC3
ENSG00000134532	SOX5
ENSG00000155052	CNTNAP5
ENSG00000137872	SEMA6D
ENSG00000170209	ANKK1
ENSG00000091656	ZFHX4
ENSG00000204482	LST1
ENSG00000112812	PRSS16
ENSG00000143207	RFWD2
ENSG00000174899	PQLC2L
ENSG00000124557	BTN1A1
ENSG00000170959	DCDC1
ENSG00000175893	ZDHHC21
ENSG00000149292	TTC12
ENSG00000146555	SDK1
ENSG00000256053	APOPT1
ENSG00000028116	VRK2
ENSG00000189298	ZKSCAN3
ENSG00000203727	SAMD5
ENSG00000163050	ADCK3
ENSG00000213047	DENND1B
ENSG00000135090	TAOK3
ENSG00000185352	HS6ST3
ENSG00000124920	MYRF
ENSG00000139970	RTN1
ENSG00000204540	PSORS1C1
ENSG00000166165	CKB
ENSG00000115524	SF3B1
ENSG00000134824	FADS2
ENSG00000006704	GTF2IRD1
ENSG00000078618	NRD1
ENSG00000100403	ZC3H7B
ENSG00000119682	AREL1
ENSG00000100401	RANGAP1
ENSG00000096654	ZNF184
ENSG00000156599	ZDHHC5
ENSG00000197846	HIST1H2BF
ENSG00000048828	FAM120A
ENSG00000163808	KIF15
ENSG00000119616	FCF1
ENSG00000120896	SORBS3
ENSG00000204969	PCDHA2
ENSG00000204970	PCDHA1
ENSG00000182257	PRR34
ENSG00000142186	SCYL1
ENSG00000153029	MR1
ENSG00000111801	BTN3A3
ENSG00000048740	CELF2
ENSG00000198561	CTNND1
ENSG00000204389	HSPA1A
ENSG00000112249	ASCC3
ENSG00000107105	ELAVL2
ENSG00000198208	RPS6KL1
ENSG00000255408	PCDHA3
ENSG00000174173	TRMT10C
ENSG00000146109	ABT1
ENSG00000173611	SCAI
ENSG00000149485	FADS1
ENSG00000077063	CTTNBP2
ENSG00000118058	KMT2A
ENSG00000188848	BEND4
ENSG00000196482	ESRRG
ENSG00000123636	BAZ2B
ENSG00000179399	GPC5
ENSG00000250588	IQCJ-SCHIP1
ENSG00000179152	TCAIM
ENSG00000213593	TMX2
ENSG00000124564	SLC17A3
ENSG00000156603	MED19
ENSG00000075292	ZNF638
ENSG00000149654	CDH22
ENSG00000105737	GRIK5
ENSG00000170445	HARS
ENSG00000270757	HSPE1-MOB4
ENSG00000100393	EP300
ENSG00000179344	HLA-DQB1
ENSG00000081154	PCNP
ENSG00000174306	ZHX3
ENSG00000114200	BCHE
ENSG00000134376	CRB1
ENSG00000236980	C3orf84
ENSG00000204516	MICB
ENSG00000014824	SLC30A9
ENSG00000075413	MARK3
ENSG00000189283	FHIT
ENSG00000173838	MARCH10
ENSG00000058091	CDK14
ENSG00000124181	PLCG1
ENSG00000204538	PSORS1C2
ENSG00000132842	AP3B1
ENSG00000131323	TRAF3
ENSG00000183117	CSMD1
ENSG00000164953	TMEM67
ENSG00000204967	PCDHA4
ENSG00000173769	TOPAZ1
ENSG00000118557	PMFBP1
ENSG00000149972	CNTN5
ENSG00000109452	INPP4B
ENSG00000181315	ZNF322
ENSG00000108684	ASIC2
ENSG00000153246	PLA2R1
ENSG00000115561	CHMP3
ENSG00000110693	SOX6
ENSG00000204965	PCDHA5
ENSG00000115392	FANCL
ENSG00000169981	ZNF35
ENSG00000169964	TMEM42
ENSG00000163807	KIAA1143
ENSG00000211450	C11orf31
ENSG00000135503	ACVR1B
ENSG00000186446	ZNF501
ENSG00000162944	RFTN2
ENSG00000134825	TMEM258
ENSG00000162367	TAL1
ENSG00000145029	NICN1
ENSG00000196735	HLA-DQA1
ENSG00000117148	ACTL8
ENSG00000115540	MOB4
ENSG00000173421	CCDC36
ENSG00000081842	PCDHA6
ENSG00000204344	STK19
ENSG00000067560	RHOA
ENSG00000164114	MAP9
ENSG00000052795	FNIP2
ENSG00000144642	RBMS3
ENSG00000115896	PLCL1
ENSG00000204385	SLC44A4
ENSG00000168056	LTBP3
ENSG00000136158	SPRY2
ENSG00000164500	C7orf72
ENSG00000197386	HTT
ENSG00000130725	UBE2M
ENSG00000165588	OTX2
ENSG00000166170	BAG5
ENSG00000113100	CDH9
ENSG00000132793	LPIN3
ENSG00000182952	HMGN4
ENSG00000119414	PPP6C
ENSG00000086991	NOX4
ENSG00000184838	PRR16
ENSG00000182197	EXT1
ENSG00000182050	MGAT4C
ENSG00000188107	EYS
ENSG00000124214	STAU1
ENSG00000112855	HARS2
ENSG00000002330	BAD
ENSG00000134571	MYBPC3
ENSG00000171503	ETFDH
ENSG00000112246	SIM1
ENSG00000091483	FH
ENSG00000096433	ITPR3
ENSG00000136933	RABEPK
ENSG00000072422	RHOBTB1
ENSG00000164061	BSN
ENSG00000169213	RAB3B
ENSG00000198597	ZNF536
ENSG00000198900	TOP1
ENSG00000110931	CAMKK2
ENSG00000172469	MANEA
ENSG00000240771	ARHGEF25
ENSG00000006715	VPS41
ENSG00000105409	ATP1A3
ENSG00000115221	ITGB6
ENSG00000141431	ASXL3
ENSG00000131503	ANKHD1
ENSG00000204963	PCDHA7
ENSG00000105426	PTPRS
ENSG00000197724	PHF2
ENSG00000113141	IK
ENSG00000115919	KYNU
ENSG00000171497	PPID
ENSG00000188938	FAM120AOS
ENSG00000146007	ZMAT2
ENSG00000149131	SERPING1
ENSG00000140455	USP3
ENSG00000153956	CACNA2D1
ENSG00000254996	ANKHD1-EIF4EBP3
ENSG00000055211	GINM1
ENSG00000163145	C1QTNF7
ENSG00000198160	MIER1
ENSG00000113073	SLC4A9
ENSG00000143801	PSEN2
ENSG00000177352	CCDC71
ENSG00000139567	ACVRL1
ENSG00000225399	RP11-3B7.1
ENSG00000221995	TIAF1
ENSG00000185909	KLHDC8B
ENSG00000172037	LAMB2
ENSG00000173540	GMPPB
ENSG00000148842	CNNM2
ENSG00000159377	PSMB4
ENSG00000163931	TKT
ENSG00000109133	TMEM33
ENSG00000134077	THUMPD3
ENSG00000144199	FAHD2B
ENSG00000089041	P2RX7
ENSG00000007402	CACNA2D2
ENSG00000149743	TRPT1
ENSG00000106049	HIBADH
ENSG00000168216	LMBRD1
ENSG00000115840	SLC25A12
ENSG00000149541	B3GAT3
ENSG00000114904	NEK4
ENSG00000120910	PPP3CC
ENSG00000154265	ABCA5
ENSG00000124207	CSE1L
ENSG00000214113	LYRM4
ENSG00000119242	CCDC92
ENSG00000134569	LRP4
ENSG00000133606	MKRN1
ENSG00000138031	ADCY3
ENSG00000170448	NFXL1
ENSG00000057608	GDI2
ENSG00000179889	PDXDC1
ENSG00000197548	ATG7
