## Supplementary File 2 for "Depression: an adaptive disease?"

### Sheet: Sheet1
Positive selection detection using iHS within the African population and FSTcomparisons between populations
ID	sites_with absolute iHS>2		gene name	FST			Africa		SNP	region
	chromosome	SNP		Africa & East Asia	Africa & Europe	Africa & South Asia	allele 1	allele 2	Ensembl ID
ENSG00000179344	6	32636071	HLA-DQB1	0.28	0.07	0.19	0.91	0.09	rs3828801	5UTR
ENSG00000182050	12	86395938	MGAT4C	0.03	0.17	0.005	0.91	0.09	rs7489114	5UTR
ENSG00000196735	6	32609147	HLA-DQA1	0.09	0.009	0.28	0.86	0.14	rs12722051	coding
ENSG00000198597	19	31202253	ZNF536	0.25	0.02	0.03	0.94	0.06	rs16964557	3UTR
Positive selection detection using iHS within the East Asian population and FST comparisons between populations
ID	sites_with absolute iHS>2		gene name	FST			East Asia		SNP	region
	chromosome	SNP		East Asia & Africa	East Asia & Europe	East Asia & South Asia	allele 1	allele 2	Ensembl ID
ENSG00000146555	7	4116665	SDK1	0.22	0.15	0.23	0.94	0.06	rs11978101	coding
ENSG00000182257	22	46445471	C22orf26	0.48	0.1	0.05	0.84	0.16	rs12159071	3UTR
Positive selection detection using iHS within the European population and FST comparisons between populations
ID	sites_with absolute iHS>2		gene name	FST			Europe		SNP	region
	chromosome	SNP		Europe & Africa	Europe & East Asia	Europe & South Asia	allele 1	allele 2	Ensembl ID
ENSG00000188848	4	42117559	BEND4	0.37	0.05	0.01	0.89	0.11	rs16854020	3UTR
ENSG00000188848	4	42117474	BEND4	0.52	0.01	0	0.94	0.06	rs16854014	3UTR
Positive selection detection using iHS within the South Asian population and FST comparisons between populations
ID	sites_with absolute iHS>2		gene name	FST			South Asia		SNP	region
	chromosome	SNP		South Asia & Africa	South Asia & East Asia	South Asia & Europe	allele 1	allele 2	Ensembl ID
ENSG00000134824	11	61593816	FADS2	0.13	0.24	0.11	0.85	0.15	rs174568	coding
ENSG00000134824	11	61622227	FADS2	0.002	0.21	0.06	0.82	0.18	rs174600	retained intron
ENSG00000149485	11	61571478	FADS1	0.12	0.24	0.11	0.85	0.15	rs174550	5UTR
ENSG00000149485	11	61581764	FADS1	0	0.23	0.09	0.86	0.14	rs174560	retained intron
ENSG00000149485	11	61582708	FADS1	0.12	0.24	0.09	0.86	0.14	rs174561	5UTR
ENSG00000149485	11	61569830	FADS1	0.12	0.24	0.11	0.85	0.15	rs174546	3UTR
ENSG00000149485	11	61573684	FADS1	0.12	0.23	0.11	0.85	0.15	rs174551	5UTR
ENSG00000149485	11	61571348	FADS1	0	0.23	0.1	0.86	0.14	rs174548	5UTR
ENSG00000149485	11	61571382	FADS1	0.11	0.24	0.09	0.86	0.14	rs174549	5UTR
ENSG00000149485	11	61569306	FADS1	0.13	0.23	0.11	0.85	0.15	rs174545	3UTR
ENSG00000149485	11	61581656	FADS1	0.1	0.26	0.08	0.88	0.12	rs174559	retained intron
ENSG00000149485	11	61567753	FADS1	0.11	0.24	0.09	0.86	0.14	rs174544	3UTR
ENSG00000179344	6	32627654	HLA-DQB1	0.21	0	0.2	0.8	0.2	rs117067420	3UTR
ENSG00000179344	6	32627603	HLA-DQB1	0.21	0	0.2	0.79	0.21	rs117789582	3UTR
ENSG00000196735	6	32610401	HLA-DQA1	0.002	0.01	0.03	0.92	0.08	rs9272785	coding
ENSG00000196735	6	32609195	HLA-DQA1	0.19	0.005	0.14	0.73	0.27	rs36219699	coding
ENSG00000196735	6	32610643	HLA-DQA1	0.19	0.005	0.14	0.72	0.28	rs36027005	3UTR
Positive selected SNPs in the East Asian population compared to the African population using xpEHH
ID	sites_with absolute iHS>2		gene name	FST	Africa		East Asia		SNP	region
	chromosome	SNP		Africa & East Asia	allele 1	allele 2	allele 1	allele 2	Ensembl ID
ENSG00000119242	12	124428331	CCDC92	0.33	0.49	0.51	0.9	0.1	rs4930726	5UTR
ENSG00000119242	12	124421453	CCDC92	0.37	0.38	0.62	0.85	0.15	rs9863	3UTR
ENSG00000119242	12	124430612	CCDC92	0.39	0.44	0.56	0.9	0.1	rs4765305	5UTR
ENSG00000119522	9	126520068	DENND1A	0.55	0.28	0.72	0.89	0.11	rs9785285	coding
ENSG00000140455	15	63878932	USP3	0.77	0.12	0.88	0.91	0.09	rs7183892	retained intron
ENSG00000140455	15	63884462	USP3	0.45	0.39	0.61	0.91	0.09	rs8023506	3UTR
ENSG00000140455	15	63878889	USP3	0.75	0.14	0.86	0.91	0.09	rs7162745	retained intron
ENSG00000140455	15	63885699	USP3	0.61	0.25	0.75	0.91	0.09	rs7171858	3UTR
ENSG00000140455	15	63885810	USP3	0.38	0.49	0.51	0.93	0.07	rs3210904	3UTR
ENSG00000146555	7	4026944	SDK1	0.52	0.25	0.75	0.84	0.16	rs7785899	coding
ENSG00000182257	22	46445471	C22orf26	0.48	0.28	0.72	0.84	0.16	rs12159071	3UTR
ENSG00000188848	4	42113241	BEND4	0.89	0.04	0.96	0.93	0.07	rs13756	3UTR
ENSG00000188848	4	42114671	BEND4	0.49	0.41	0.59	0.95	0.05	rs7677472	3UTR
ENSG00000188848	4	42117173	BEND4	0.34	0.53	0.47	0.93	0.07	rs4861163	3UTR
Positive selected SNPs in the African population compared to the East Asian population using xpEHH
ID	sites_with absolute iHS>2		gene name	FST	Africa		East Asia		SNP	region
	chromosome	SNP		Africa & East Asia	allele 1	allele 2	allele 1	allele 2	Ensembl ID
ENSG00000112246	6	100835221	SIM1	0.62	0.91	0.09	0.24	0.76	rs13211871	3UTR
ENSG00000112246	6	100833287	SIM1	0.46	0.79	0.21	0.24	0.76	rs2202537	3UTR
ENSG00000179344	6	32632717	HLA-DQB1	0.3	0.86	0.14	0.46	0.54	rs1049073	coding
ENSG00000179344	6	32629530	HLA-DQB1	0.27	0.92	0.08	0.58	0.42	rs28724250	retained intron
ENSG00000179344	6	32636071	HLA-DQB1	0.28	0.91	0.09	0.55	0.45	rs3828801	5UTR
ENSG00000179344	6	32631142	HLA-DQB1	0.3	0.88	0.12	0.49	0.51	rs9274227	retained intron
ENSG00000179344	6	32636063	HLA-DQB1	0.28	0.91	0.09	0.55	0.45	rs3828800	5UTR
ENSG00000179344	6	32636154	HLA-DQB1	0.28	0.91	0.09	0.55	0.45	rs9274640	5UTR
ENSG00000179344	6	32629543	HLA-DQB1	0.29	0.92	0.08	0.56	0.44	rs9273821	retained intron
ENSG00000179344	6	32636062	HLA-DQB1	0.28	0.91	0.09	0.55	0.45	rs3828799	5UTR
ENSG00000197006	16	21665897	METTL9	0.31	0.88	0.12	0.48	0.52	rs7204169	retained intron
ENSG00000198597	19	31202253	ZNF536	0.25	0.94	0.06	0.62	0.38	rs16964557	3UTR
Positive selected SNPs in the African population compared to the European population using xpEHH
ID	sites_with absolute iHS>2		gene name	FST	Africa		Europe		SNP	region
	chromosome	SNP		Africa & Europe	allele 1	allele 2	allele 1	allele 2	Ensembl ID
ENSG00000124920	11	61551356	MYRF	0.16	0.89	0.11	0.63	0.37	rs174535	coding
Positive selected SNPs in the European population compared to the African population using xpEHH
ID	sites_with absolute iHS>2		gene name	FST	Africa		Europe		SNP	region
	chromosome	SNP		Africa & Europe	allele 1	allele 2	allele 1	allele 2	Ensembl ID
ENSG00000140945	16	83214480	CDH13	0.36	0.17	0.83	0.63	0.37	rs7188594	coding
ENSG00000188848	4	42113241	BEND4	0.7	0.04	0.96	0.75	0.25	rs13756	3UTR
ENSG00000188848	4	42117559	BEND4	0.37	0.44	0.56	0.89	0.11	rs16854020	3UTR
ENSG00000188848	4	42117474	BEND4	0.52	0.38	0.62	0.94	0.06	rs16854014	3UTR
Positive selected SNPs in the East Asian population compared to the European population using xpEHH
ID	sites_with absolute iHS>2		gene name	FST	East Asia		Europe		SNP	region
	chromosome	SNP		East Asia & Europe	allele 1	allele 2	allele 1	allele 2	Ensembl ID
ENSG00000140455	15	63834319	USP3	0.73	0.9	0.1	0.14	0.86	rs1421151	3UTR
ENSG00000140455	15	63878889	USP3	0.57	0.91	0.09	0.29	0.71	rs7162745	retained intron
ENSG00000140455	15	63884462	USP3	0.57	0.91	0.09	0.29	0.71	rs8023506	3UTR
ENSG00000140455	15	63885699	USP3	0.34	0.91	0.09	0.49	0.51	rs7171858	3UTR
ENSG00000140455	15	63885810	USP3	0.36	0.93	0.07	0.51	0.49	rs3210904	3UTR
ENSG00000140455	15	63878932	USP3	0.73	0.91	0.09	0.15	0.85	rs7183892	retained intron
ENSG00000140455	15	63886250	USP3	0.35	0.93	0.07	0.52	0.48	rs11071758	3UTR
ENSG00000140455	15	63886379	USP3	0.37	0.93	0.07	0.51	0.49	rs11457	3UTR
ENSG00000141431	18	31206621	ASXL3	0.23	0.8	0.2	0.45	0.55	rs12961905	3UTR
ENSG00000145934	5	167690217	TENM2	0.44	0.8	0.2	0.28	0.72	rs3733989	3UTR
ENSG00000164061	3	49708769	BSN	0.47	0.24	0.76	0.79	0.21	rs1060970	3UTR
ENSG00000164061	3	49690496	BSN	0.21	0.94	0.06	0.66	0.34	rs11709525	coding
ENSG00000164061	3	49701983	BSN	0.23	0.95	0.05	0.66	0.34	rs9858542	coding
ENSG00000164061	3	49705512	BSN	0.23	0.95	0.05	0.66	0.34	rs9823546	3UTR
ENSG00000164061	3	49689210	BSN	0.21	0.94	0.06	0.66	0.34	rs34762726	coding
ENSG00000169981	3	44692564	ZNF35	0.6	0.21	0.79	0.86	0.14	rs2272044	coding
ENSG00000182050	12	86405642	MGAT4C	0.3	0.92	0.08	0.56	0.44	rs7313442	5UTR
ENSG00000198561	11	57563991	CTNND1	0.25	0.9	0.1	0.56	0.44	rs10896644	coding
Positive selected SNPs in the European population compared to the East Asian population using xpEHH
ID	chromosome	SNP	gene name	FST	Europe		East Asia		SNP	region
				East Asia & Europe	allele 1	allele 2	allele 1	allele 2	Ensembl ID
ENSG00000110693	11	15989350	SOX6	0.3	0.87	0.13	0.47	0.53	rs1065024	3UTR
ENSG00000143442	1	151379250	POGZ	0.56	0.18	0.82	0.8	0.2	rs2274535	retained intron
ENSG00000159377	1	151372138	PSMB4	0.56	0.18	0.82	0.8	0.2	rs7172	coding
Positive selected SNPs in the African population compared to the South Asian population using xpEHH
ID	chromosome	SNP	gene name	FST	Africa		South Asia		SNP	region
				Africa & South Asia	allele 1	allele 2	allele 1	allele 2	Ensembl ID
ENSG00000179344	6	32636062	HLA-DQB1	0.19	0.91	0.09	0.64	0.36	rs3828799	5UTR
ENSG00000179344	6	32629530	HLA-DQB1	0.19	0.92	0.08	0.66	0.34	rs28724250	retained intron
ENSG00000179344	6	32629543	HLA-DQB1	0.2	0.92	0.08	0.64	0.36	rs9273821	retained intron
ENSG00000179344	6	32636063	HLA-DQB1	0.19	0.91	0.09	0.64	0.36	rs3828800	5UTR
ENSG00000179344	6	32636071	HLA-DQB1	0.19	0.91	0.09	0.64	0.36	rs3828801	5UTR
ENSG00000179344	6	32636154	HLA-DQB1	0.19	0.91	0.09	0.64	0.36	rs9274640	5UTR
ENSG00000179344	6	32631142	HLA-DQB1	0.21	0.88	0.12	0.57	0.43	rs9274227	retained intron
ENSG00000204540	6	31083022	PSORS1C1	0.19	0.92	0.08	0.67	0.33	rs9263641	3UTR
ENSG00000204540	6	31084170	PSORS1C1	0.2	0.92	0.08	0.65	0.35	rs1042127	coding
Positive selected SNPs in the South Asian population compared to the African population using xpEHH
ID	chromosome	SNP	gene name	FST	South Asia		Africa		SNP	region
				South Asia & Africa	allele 1	allele 2	allele 1	allele 2	Ensembl ID
ENSG00000048828	9	96238578	FAM120A	0.31	0.75	0.25	0.32	0.68	rs10821135	coding
ENSG00000119522	9	126520068	DENND1A	0.4	0.78	0.22	0.28	0.72	rs9785285	coding
ENSG00000182257	22	46445471	C22orf26	0.31	0.7	0.3	0.28	0.72	rs12159071	3UTR
ENSG00000188848	4	42113241	BEND4	0.69	0.74	0.26	0.04	0.96	rs13756	3UTR
ENSG00000188938	9	96213529	FAM120AOS	0.26	0.89	0.11	0.54	0.46	rs7853605	5UTR
Positive selected SNPs in the East Asian population compared to the South Asian population using xpEHH
ID	chromosome	SNP	gene name	FST	East Asia		South Asia		SNP	region
				East Asia & South Asia Fst	allele 1	allele 2	allele 1	allele 2	Ensembl ID
ENSG00000052795	4	159729794	FNIP2	0.28	0.2	0.8	0.6	0.4	rs10857319	retained intron
ENSG00000078618	1	52344414	NRD1	0.3	0.18	0.82	0.59	0.41	rs736756	5UTR
ENSG00000078618	1	52266242	NRD1	0.3	0.19	0.81	0.59	0.41	rs8375	coding
ENSG00000109452	4	143481646	INPP4B	0.31	0.82	0.18	0.4	0.6	rs13145040	5UTR
ENSG00000109452	4	143481714	INPP4B	0.35	0.8	0.2	0.34	0.66	rs2042643	5UTR
ENSG00000109452	4	143481735	INPP4B	0.4	0.23	0.77	0.73	0.27	rs57260347	5UTR
ENSG00000140455	15	63834319	USP3	0.44	0.9	0.1	0.39	0.61	rs1421151	3UTR
ENSG00000140455	15	63885810	USP3	0.18	0.93	0.07	0.68	0.32	rs3210904	3UTR
ENSG00000140455	15	63878889	USP3	0.37	0.91	0.09	0.47	0.53	rs7162745	retained intron
ENSG00000140455	15	63878932	USP3	0.44	0.91	0.09	0.4	0.6	rs7183892	retained intron
ENSG00000140455	15	63884462	USP3	0.37	0.91	0.09	0.46	0.54	rs8023506	3UTR
ENSG00000140455	15	63886379	USP3	0.18	0.93	0.07	0.68	0.32	rs11457	3UTR
ENSG00000140455	15	63886250	USP3	0.18	0.93	0.07	0.68	0.32	rs11071758	3UTR
ENSG00000145934	5	167674370	TENM2	0.3	0.83	0.17	0.43	0.57	rs3733988	coding
ENSG00000145934	5	167690217	TENM2	0.42	0.81	0.19	0.3	0.7	rs3733989	3UTR
ENSG00000146555	7	4116665	SDK1	0.23	0.94	0.06	0.65	0.35	rs11978101	coding
ENSG00000146555	7	4172006	SDK1	0.21	0.91	0.09	0.62	0.38	rs13224870	coding
ENSG00000164500	7	50198966	C7orf72	0.15	0.94	0.06	0.73	0.27	rs1456897	3UTR
ENSG00000189283	3	60063219	FHIT	0.2	0.76	0.24	0.43	0.57	rs3845976	retained intron
ENSG00000198561	11	57563991	CTNND1	0.18	0.9	0.1	0.64	0.36	rs10896644	coding
Positive selected SNPs in the South Asian population compared to the East Asian population using xpEHH
ID	chromosome	SNP	gene name	FST	East Asia		South Asia		SNP	region
				East Asia & South Asia	allele 1	allele 2	allele 1	allele 2	Ensembl ID
ENSG00000048828	9	96238578	FAM120A	0.23	0.39	0.61	0.75	0.25	rs10821135	coding
ENSG00000112249	6	100956323	ASCC3	0.15	0.68	0.32	0.91	0.09	rs1058462	3UTR
ENSG00000112249	6	101094554	ASCC3	0.28	0.25	0.75	0.65	0.35	rs239239	coding
ENSG00000132793	20	39986085	LPIN3	0.31	0.44	0.56	0.85	0.15	rs12625565	coding
ENSG00000132793	20	39988139	LPIN3	0.32	0.43	0.57	0.85	0.15	rs6072351	3UTR
ENSG00000134824	11	61593816	FADS2	0.24	0.5	0.5	0.85	0.15	rs174568	coding
ENSG00000143442	1	151376075	POGZ	0.21	0.53	0.47	0.85	0.15	rs12566673	3UTR
ENSG00000143442	1	151377407	POGZ	0.21	0.53	0.47	0.84	0.16	rs1571294	coding
ENSG00000143442	1	151379250	POGZ	0.35	0.8	0.2	0.35	0.65	rs2274535	retained intron
ENSG00000143442	1	151376067	POGZ	0.21	0.53	0.47	0.84	0.16	rs12566457	3UTR
ENSG00000149485	11	61571348	FADS1	0.23	0.52	0.48	0.86	0.14	rs174548	5UTR
ENSG00000149485	11	61571382	FADS1	0.24	0.52	0.48	0.86	0.14	rs174549	5UTR
ENSG00000149485	11	61569830	FADS1	0.24	0.5	0.5	0.85	0.15	rs174546	3UTR
ENSG00000149485	11	61573540	FADS1	0.19	0.7	0.3	0.95	0.05	rs4564341	5UTR
ENSG00000149485	11	61571478	FADS1	0.24	0.5	0.5	0.85	0.15	rs174550	5UTR
ENSG00000149485	11	61573684	FADS1	0.23	0.51	0.49	0.85	0.15	rs174551	5UTR
ENSG00000149485	11	61582708	FADS1	0.24	0.52	0.48	0.86	0.14	rs174561	5UTR
ENSG00000149485	11	61567753	FADS1	0.24	0.52	0.48	0.86	0.14	rs174544	3UTR
ENSG00000149485	11	61569306	FADS1	0.23	0.5	0.5	0.85	0.15	rs174545	3UTR
ENSG00000149485	11	61581656	FADS1	0.26	0.53	0.47	0.88	0.12	rs174559	retained intron
ENSG00000149485	11	61581764	FADS1	0.23	0.52	0.48	0.86	0.14	rs174560	retained intron
ENSG00000183798	20	39990614	EMILIN3	0.3	0.53	0.47	0.91	0.09	rs2235592	coding
ENSG00000183798	20	39989726	EMILIN3	0.3	0.53	0.47	0.91	0.09	rs6072352	3UTR
ENSG00000188938	9	96209943	FAM120AOS	0.18	0.58	0.42	0.86	0.14	rs10821128	coding
Positive selected SNPs in the South Asian population compared to the European population using xpEHH
ID	chromosome	SNP	gene name	FST	Europe		South Asia		SNP	region
				Europe & South Asia	allele 1	allele 2	allele 1	allele 2	Ensembl ID
ENSG00000048828	9	96238578	FAM120A	0.14	0.48	0.52	0.75	0.25	rs10821135	coding
ENSG00000113100	5	26988328	CDH9	0.21	0.5	0.5	0.83	0.17	rs2288466	coding
ENSG00000113100	5	26988424	CDH9	0.21	0.5	0.5	0.83	0.17	rs2288467	coding
ENSG00000118473	1	67209562	SGIP1	0.13	0.6	0.4	0.84	0.16	rs485521	3UTR
ENSG00000118473	1	67209088	SGIP1	0.09	0.77	0.23	0.93	0.07	rs604737	3UTR
ENSG00000134824	11	61593816	FADS2	0.11	0.64	0.36	0.85	0.15	rs174568	coding
ENSG00000144792	3	44639929	ZNF660	0.19	0.68	0.32	0.94	0.06	rs12715402	3UTR
ENSG00000144792	3	44641169	ZNF660	0.19	0.68	0.32	0.94	0.06	rs35299873	3UTR
ENSG00000144792	3	44640492	ZNF660	0.19	0.68	0.32	0.94	0.06	rs9867464	3UTR
ENSG00000145029	3	49460407	NICN1	0.09	0.79	0.21	0.94	0.06	rs8897	3UTR
ENSG00000149485	11	61569830	FADS1	0.11	0.64	0.36	0.85	0.15	rs174546	3UTR
ENSG00000149485	11	61573684	FADS1	0.11	0.64	0.36	0.85	0.15	rs174551	5UTR
ENSG00000149485	11	61571478	FADS1	0.11	0.64	0.36	0.85	0.15	rs174550	5UTR
ENSG00000173421	3	49273996	CCDC36	0.14	0.34	0.66	0.11	0.89	rs12631989	coding
ENSG00000177352	3	49200692	CCDC71	0.13	0.34	0.66	0.11	0.89	rs4955419	coding
ENSG00000177352	3	49200627	CCDC71	0.13	0.34	0.66	0.11	0.89	rs4955418	coding
ENSG00000179152	3	44380208	TCAIM	0.13	0.66	0.34	0.88	0.12	rs11130025	5UTR
ENSG00000182050	12	86462237	MGAT4C	0.17	0.44	0.56	0.16	0.84	rs10779231	retained intron
ENSG00000185219	3	44485822	ZNF445	0.22	0.34	0.66	0.05	0.95	rs2372688	3UTR
ENSG00000185219	3	44485227	ZNF445	0.22	0.34	0.66	0.05	0.95	rs6790563	3UTR
ENSG00000185219	3	44485914	ZNF445	0.22	0.34	0.66	0.05	0.95	rs4610267	3UTR
ENSG00000186448	3	44666606	ZNF197	0.19	0.68	0.32	0.94	0.06	rs13100959	5UTR
ENSG00000188938	9	96209943	FAM120AOS	0.13	0.63	0.37	0.86	0.14	rs10821128	coding
ENSG00000196345	3	44607013	ZKSCAN7	0.21	0.67	0.33	0.94	0.06	rs13081859	coding
ENSG00000196345	3	44596896	ZKSCAN7	0.22	0.65	0.35	0.94	0.06	rs6441857	5UTR
ENSG00000196345	3	44611896	ZKSCAN7	0.22	0.65	0.35	0.94	0.06	rs9835485	coding
ENSG00000196345	3	44612895	ZKSCAN7	0.22	0.65	0.35	0.94	0.06	rs2034476	3UTR
ENSG00000196345	3	44613014	ZKSCAN7	0.21	0.67	0.33	0.94	0.06	rs2034475	3UTR
ENSG00000197724	9	96440808	PHF2	0.14	0.62	0.38	0.86	0.14	rs1132004	3UTR
ENSG00000197724	9	96440328	PHF2	0.14	0.62	0.38	0.86	0.14	rs1140722	3UTR
